# Integrative proteogenomic analyses provide novel interpretations of type 1 diabetes risk loci through circulating proteins

**DOI:** 10.1101/2023.12.19.23300201

**Authors:** Tianyuan Lu, Despoina Manousaki, Lei Sun, Andrew D. Paterson

**Affiliations:** Department of Statistical Sciences, Faculty of Arts and Science, University of Toronto, Toronto, ON, Canada; Department of Pediatrics, Faculty of Medicine, Université de Montréal, Montreal, QC, Canada; Department of Biochemistry and Molecular Medicine, Faculty of Medicine, Université de Montréal, Montreal, QC, Canada; Research Center of the Sainte-Justine University Hospital, Université de Montréal, Montreal, QC, Canada; Division of Biostatistics, Dalla Lana School of Public Health, University of Toronto, Toronto, ON, Canada; Division of Epidemiology, Dalla Lana School of Public Health, University of Toronto, Toronto, ON, Canada; Genetics and Genome Biology, The Hospital for Sick Children, Toronto, ON, Canada

## Abstract

Type 1 diabetes (T1D) requires new preventive measures and interventions. Circulating proteins are promising biomarkers and drug targets. Leveraging genome-wide association studies (GWASs) of T1D (18,942 cases and 501,638 controls) and circulating protein abundances (10,708 individuals), the associations between 1,565 circulating proteins and T1D risk were assessed through Mendelian randomization, followed by multiple sensitivity and colocalization analyses, examinations of horizontal pleiotropy, and replications. Genetically increased circulating abundances of CTSH, IL27RA, SIRPG, and PGM1 were associated with an increased risk of T1D, consistently replicated in other cohorts. Bulk tissue and single-cell gene expression profiles revealed strong enrichment of *CTSH, IL27RA*, and SIRPG in immune system-related tissues, and *PGM1* in muscle and liver tissues. Among immune cells, *CTSH* was enriched in B cells and myeloid cells, while *SIRPG* was enriched in T cells and natural killer cells. These proteins warrant exploration as T1D biomarkers or drug targets in relevant tissues.
