## Supplementary material for "Integrative proteogenomic analyses provide novel interpretations of type 1 diabetes risk loci through circulating proteins": Table S3

### Sheet: Sheet1
Table S3. Sensitivity analyses for proteins passing Bonferroni-corrected significance threshold.
Protein:Aptamer ID	Method	# instrument	BETA	OR	SE	P
CTSH:8465_52	IVW	3	0.155636	1.1684	0.031724	9.29886e-07
CTSH:8465_52	Weighted median	3	0.154963	1.16761	0.0184243	4.07273e-17
CTSH:8465_52	Penalized weighted median	3	0.161504	1.17528	0.0177904	1.10453e-19
CTSH:8465_52	Weighted mode	3	0.161015	1.1747	0.0195127	0.0143701
CTSH:8465_52	MR-Egger	3	0.159156	1.17252	0.0832485	0.306804
CTSH:8465_52	Egger intercept	3	-0.00353222		0.0703896	0.968081
ANXA2:4961_17	IVW	3	0.1037	1.10927	0.0237808	1.2967e-05
ANXA2:4961_17	Weighted median	3	0.107251	1.11321	0.0250229	1.81816e-05
ANXA2:4961_17	Penalized weighted median	3	0.107251	1.11321	0.0244321	1.13466e-05
ANXA2:4961_17	Weighted mode	3	0.111638	1.11811	0.0255265	0.0485095
ANXA2:4961_17	MR-Egger	3	0.124102	1.13213	0.0473121	0.231874
ANXA2:4961_17	Egger intercept	3	-0.0121201		0.0222759	0.682777
CCL25:2705_5	IVW	3	0.0918654	1.09622	0.0201395	5.08008e-06
CCL25:2705_5	Weighted median	3	0.0919085	1.09626	0.0219855	2.90973e-05
CCL25:2705_5	Penalized weighted median	3	0.0919085	1.09626	0.0213275	1.63711e-05
CCL25:2705_5	Weighted mode	3	0.0925115	1.09693	0.0232135	0.0575793
CCL25:2705_5	MR-Egger	3	0.095948	1.1007	0.0353889	0.224952
CCL25:2705_5	Egger intercept	3	-0.00273658		0.0195054	0.911262
