## Supplementary material for "Integrative proteogenomic analyses provide novel interpretations of type 1 diabetes risk loci through circulating proteins": Table S4

### Sheet: Sheet1
Table S4. Colocalization results.
Protein:Aptamer ID	# instrument	BETA	OR	SE	P	H4.coloc	H3.coloc	H4.PWCoCo	H3.PWCoCo
CTSH:8465_52	3	0.155636	1.1684	0.031724	9.29886e-07	0.995985	0.00401507	0.995985	0.00401507
RHOC:17764_108	1	0.449489	1.56751	0.101168	8.87098e-06	0.951172	0.0401179	0.951172	0.0401179
IL27RA:5132_71	1	0.119144	1.12653	0.0281494	2.3104e-05	0.927358	0.00606354	0.927358	0.00606354
ANXA2:4961_17	3	0.1037	1.10927	0.0237808	1.2967e-05	0.923785	0.0244825	0.923785	0.0244825
SIRPG:9241_40	1	0.313116	1.36768	0.0432064	4.26138e-13	0.866493	0.133507	0.866493	0.133507
CCL25:2705_5	3	0.0918654	1.09622	0.0201395	5.08008e-06	0.817165	0.0134941	0.817165	0.0134941
PGM1:9173_21	1	0.506583	1.65961	0.0860379	3.91125e-09	0.662858	0.337126	0.712656	0.287331
EBI3|IL27:2829_19	1	1.12107	3.06814	0.164465	9.32953e-12	0.0122248	0.987772	0.0122248	0.987772
IL15RA:3445_53	1	0.666066	1.94657	0.143104	3.24883e-06	2.39782e-10	1	7.6608e-10	1
ERBB3:2617_56	1	-1.37294	0.253362	0.115675	1.71669e-32	1.00561e-16	1	9.15731e-13	1
WARS:9870_17	2	0.18275	1.20051	0.0403206	5.83094e-06	4.95758e-13	1	5.01653e-13	1
ALDH2:18381_16	1	0.608362	1.83742	0.0843973	5.66528e-13	8.79986e-15	1	8.83101e-15	1
