## Supplementary material for "Integrative proteogenomic analyses provide novel interpretations of type 1 diabetes risk loci through circulating proteins": Table S5

### Sheet: Sheet1
Table S5. Annotation of genetic instruments.
Instrument variant	Target protein	Nearby gene	V2G score	Distance to canonical transcription start site	pQTL evidence	eQTL evidence	sQTL evidence	VEP functional impact annotation
rs7136874	ALDH2	ALDH2	0.313481	91033		0.7	0.9
rs7136874	ALDH2	TMEM116	0.25332	337331		0.5	1
rs7136874	ALDH2	SH2B3	0.152716	269931			0.9
rs7136874	ALDH2	ACAD10	0.146076	10199		0	0.6
rs7136874	ALDH2	MAPKAPK5	0.139437	166374			0.7
rs7136874	ALDH2	PHETA1	0.132797	306733			0.8
rs7136874	ALDH2	NAA25	0.112877	432942			0.8
rs7136874	ALDH2	BRAP	0.0865191	10102				intron_variant
rs7136874	ALDH2	ERP29	0.0730382	337494			0.4
rs7136874	ALDH2	ATXN2	0.0531187	76178
rs7136874	ALDH2	PTPN11	0.0531187				0.4
rs7136874	ALDH2	HECTD4	0.0132797				0.1
rs7136874	ALDH2	TRAFD1	0.00663984	449684
rs34293839	ANXA2	ICE2	0.132998	56111			0.4	3_prime_UTR_variant
rs34293839	ANXA2	ANXA2	0.0929577	20166			0.2
rs34293839	ANXA2	FOXB1	0.0132797	418815
rs34293839	ANXA2	BNIP2	0.00663984
rs74959615	CCL25	CCL25	0.331992	3894	1			missense_variant
rs74959615	CCL25	TIMM44	0.0796781	112545			0.2
rs74959615	CCL25	LRRC8E	0.0730382	167707			0.2
rs74959615	CCL25	ELAVL1	0.0597586	50553
rs74959615	CCL25	FBN3	0.0531187	93380
rs74959615	CCL25	CERS4	0.0464789	150524
rs74959615	CCL25	CTXN1	0.0464789	130077
rs74959615	CCL25	MAP2K7	0.0464789	152369
rs74959615	CCL25	SNAPC2	0.0464789	135874
rs74959615	CCL25	TGFBR3L	0.0464789	141382
rs74959615	CCL25	ADAMTS10	0.0402414			0.2
rs74959615	CCL25	PRR36	0.039839	181822
rs74959615	CCL25	CD320	0.0331992	252146
rs74959615	CCL25	EVI5L	0.0331992	225994
rs74959615	CCL25	NDUFA7	0.0331992	265163
rs74959615	CCL25	RPS28	0.0331992	264946
rs74959615	CCL25	CAMSAP3	0.0267606	460349		0.1
rs74959615	CCL25	ANGPTL4	0.0265594	307077
rs74959615	CCL25	CD209	0.0265594	308648
rs74959615	CCL25	CLEC4G	0.0265594	322306
rs74959615	CCL25	CLEC4M	0.0265594	293002
rs74959615	CCL25	KANK3	0.0265594	287050
rs74959615	CCL25	FCER2	0.0199195	354066
rs74959615	CCL25	MARCHF2	0.0199195	357058
rs74959615	CCL25	RAB11B	0.0199195	333769
rs74959615	CCL25	HNRNPM	0.0132797	388555
rs74959615	CCL25	MCEMP1	0.0132797	379124
rs74959615	CCL25	PCP2	0.0132797	422493
rs74959615	CCL25	RETN	0.0132797	387163
rs74959615	CCL25	STXBP2	0.0132797	419440
rs74959615	CCL25	TRAPPC5	0.0132797	375379
rs74959615	CCL25	PET100	0.00663984	426424
rs74959615	CCL25	PRAM1	0.00663984	446428
rs74959615	CCL25	XAB2	0.00663984	426667
rs74959615	CCL25	ZNF414	0.00663984	457955
rs2289702	CTSH	CTSH	0.645875	4623	1	0.9	1	missense_variant
rs2289702	CTSH	ADAMTS7	0.0464789	133487
rs2289702	CTSH	MORF4L1	0.0464789	134464
rs2289702	CTSH	RASGRF1	0.0464789	145829
rs2289702	CTSH	CHRNB4	0.039839	217197
rs2289702	CTSH	CHRNA3	0.0265594	323656
rs2289702	CTSH	ANKRD34C	0.0199195	337771
rs2289702	CTSH	TMED3	0.0199195	366161
rs2289702	CTSH	CHRNA5	0.0132797	379431
rs2289702	CTSH	PSMA4	0.0132797	404546
rs2289702	CTSH	HYKK	0.00663984	437387
rs2289702	CTSH	MINAR1	0	487385
rs2292238	ERBB3	RAB5B	0.300402	126125		0.8	0.7
rs2292238	ERBB3	ERBB3	0.252515	23239	0.3		0.7	intron_variant
rs2292238	ERBB3	RPS26	0.179276	58687			0.9
rs2292238	ERBB3	SUOX	0.172636	102858		0	0.9
rs2292238	ERBB3	MYL6B	0.139437	52218			0.6
rs2292238	ERBB3	IKZF4	0.106237	92379			0.4
rs2292238	ERBB3	CNPY2	0.0995976	216081			0.2
rs2292238	ERBB3	RNF41	0.0796781	121895			0.2
rs2292238	ERBB3	PAN2	0.0730382	234015			0.3
rs2292238	ERBB3	SPRYD4	0.0730382	368540			0.4
rs2292238	ERBB3	STAT2	0.0730382	260165			0.3
rs2292238	ERBB3	CS	0.0663984	200353
rs2292238	ERBB3	ESYT1	0.0663984	18212
rs2292238	ERBB3	PA2G4	0.0663984	4499
rs2292238	ERBB3	RPL41	0.0663984	16552
rs2292238	ERBB3	ZC3H10	0.0663984	18222
rs2292238	ERBB3	DNAJC14	0.0597586	269214
rs2292238	ERBB3	MYL6	0.0597586	58308
rs2292238	ERBB3	DGKA	0.0597586	172719
rs2292238	ERBB3	PYM1	0.0597586	167420
rs2292238	ERBB3	NABP2	0.0531187	121977
rs2292238	ERBB3	SMARCC2	0.0531187	89529
rs2292238	ERBB3	ANKRD52	0.0464789	158346
rs2292238	ERBB3	CDK2	0.0464789	133257
rs2292238	ERBB3	COQ10A	0.0464789	166852
rs2292238	ERBB3	PMEL	0.0464789	126721
rs2292238	ERBB3	SLC39A5	0.0464789	130011
rs2292238	ERBB3	TIMELESS	0.039839	349388
rs2292238	ERBB3	APOF	0.0331992	262819
rs2292238	ERBB3	GDF11	0.0331992	356916			0.1
rs2292238	ERBB3	IL23A	0.0331992	234136
rs2292238	ERBB3	MMP19	0.0331992	257072
rs2292238	ERBB3	CYP27B1	0.0265594
rs2292238	ERBB3	MARCHF9	0.0265594
rs2292238	ERBB3	ORMDL2	0.0265594	281997
rs2292238	ERBB3	SARNP	0.0265594	282314
rs2292238	ERBB3	CD63	0.0199195	370331
rs2292238	ERBB3	MIP	0.0199195	369128
rs2292238	ERBB3	BLOC1S1	0.0132797	384000
rs2292238	ERBB3	GLS2	0.0132797	388376
rs2292238	ERBB3	ITGA7	0.0132797	383634
rs2292238	ERBB3	METTL7B	0.0132797	418302
rs2292238	ERBB3	RBMS2	0.0132797	421782
rs2292238	ERBB3	RDH5	0.0132797	379671
rs2292238	ERBB3	OR10P1	0.00663984	463146
rs8177643	IL15RA	IL15RA	0.325553	3530	0.9		0.9	intron_variant
rs8177643	IL15RA	FBH1	0.106237	84454			0.4
rs8177643	IL15RA	ANKRD16	0.0531187	84751
rs8177643	IL15RA	IL2RA	0.0531187	87713
rs8177643	IL15RA	RBM17	0.0531187	114377
rs8177643	IL15RA	GDI2	0.0464789	132525
rs8177643	IL15RA	PFKFB3	0.0464789	170277
rs8177643	IL15RA	ASB13	0.0265594	308062
rs8177643	IL15RA	TASOR2	0.0265594	289926
rs8177643	IL15RA	CALML3	0.00663984	449696
rs8177643	IL15RA	CALML5	0	475087
rs35026308	IL27RA	IL27RA	0.345272	10719	1		0.1	missense_variant
rs35026308	IL27RA	BRME1	0.106237	136029
rs35026308	IL27RA	CC2D1A	0.106237	136280
rs35026308	IL27RA	NANOS3	0.0995976	180418
rs35026308	IL27RA	C19orf53	0.0663984	268025
rs35026308	IL27RA	PALM3	0.0663984	19595
rs35026308	IL27RA	RLN3	0.0663984	14333
rs35026308	IL27RA	C19orf67	0.0597586	43394
rs35026308	IL27RA	MISP3	0.0597586	30055
rs35026308	IL27RA	MRI1	0.0597586	277959
rs35026308	IL27RA	RFX1	0.0597586	35442
rs35026308	IL27RA	SAMD1	0.0597586	48555
rs35026308	IL27RA	ASF1B	0.0531187	94132
rs35026308	IL27RA	DCAF15	0.0531187	89972
rs35026308	IL27RA	PODNL1	0.0531187	89089
rs35026308	IL27RA	PRKACA	0.0531187	75603
rs35026308	IL27RA	ADGRL1	0.0464789	163706
rs35026308	IL27RA	ZSWIM4	0.0331992	247038
rs35026308	IL27RA	YJU2B	0.0265594	310721
rs35026308	IL27RA	ADGRE5	0.0199195	338020
rs35026308	IL27RA	CACNA1A	0.0132797	409456
rs35026308	IL27RA	DDX39A	0.0132797	376902
rs35026308	IL27RA	PKN1	0.0132797	390572
rs35026308	IL27RA	GIPC1	0.00663984	453668
rs35026308	IL27RA	PTGER1	0.00663984	432873
rs35026308	IL27RA	TECR	0.00663984	474604
rs181204	IL27	SGF29	0.192555	52712			1
rs181204	IL27	SULT1A2	0.185915	95847			1
rs181204	IL27	APOBR	0.172636	6560			0.8
rs181204	IL27	SULT1A1	0.172636	113076			0.9
rs181204	IL27	SBK1	0.165996	241957			0.7
rs181204	IL27	IL27	0.152918	10848			0.5	intron_variant
rs181204	IL27	TUFM	0.152716	345145			1
rs181204	IL27	NPIPB6	0.139437	137695			0.7
rs181204	IL27	NPIPB8	0.139437	136451			0.7
rs181204	IL27	SPNS1	0.139437	473018			1
rs181204	IL27	CLN3	0.132797	5628			0.5
rs181204	IL27	EIF3C	0.106237	187355			0.5
rs181204	IL27	EIF3CL	0.106237	97362			0.4
rs181204	IL27	NPIPB7	0.0995976	28867
rs181204	IL27	NPIPB9	0.0995976	250584			0.5
rs181204	IL27	ATP2A1	0.0663984	377202			0.4
rs181204	IL27	NUPR1	0.0597586	37805
rs181204	IL27	SH2B1	0.0464789	345397			0.2
rs181204	IL27	ATXN2L	0.039839	321796			0.1
rs181204	IL27	XPO6	0.039839	289238			0.1
rs181204	IL27	CD19	0.00663984	430762
rs181204	IL27	GSG1L	0.00663984	437489
rs181204	IL27	NFATC2IP	0.00663984	449604			0
rs181204	IL27	RABEP2	0.00663984	435323
rs181204	IL27	LAT	0	483623
rs2269247	PGM1	PGM1	0.292354	48202	0.7		0.9	intron_variant
rs2269247	PGM1	ITGB3BP	0.0597586	47892
rs2269247	PGM1	EFCAB7	0.0531187	118241
rs2269247	PGM1	ROR1	0.0464789	132404
rs2269247	PGM1	ALG6	0.0331992	274038
rs2269247	PGM1	FOXD3	0.0265594	319046
rs2269247	PGM1	UBE2U	0.0265594
rs35935752	RHOC	ST7L	0.413883	65598		1	1	intron_variant
rs35935752	RHOC	PPM1J	0.227565	160105		0.9
rs35935752	RHOC	RHOC	0.227565	152207		0.9
rs35935752	RHOC	WNT2B	0.159356	88686			0.8
rs35935752	RHOC	CAPZA1	0.112877	64578			0.4
rs35935752	RHOC	MOV10	0.0531187	117914			0
rs35935752	RHOC	CTTNBP2NL	0.0464789	159013
rs35935752	RHOC	TAFA3	0.0464789	163678
rs35935752	RHOC	SLC16A1	0.0132797	402366
rs6043409	SIRPG	SIRPG	0.592757	22219	0.7	0.9	0.9	missense_variant
rs6043409	SIRPG	SIRPB1	0.386318	15499	0.8	0.6	0.7
rs6043409	SIRPG	SIRPD	0.133199	77855		0.2	0.3
rs6043409	SIRPG	FKBP1A	0.0995976	242396			0.5
rs6043409	SIRPG	SIRPB2	0.0863179	143973			0.3
rs6043409	SIRPG	NSFL1C	0.0464789	161718
rs6043409	SIRPG	SIRPA	0.0331992	258607
rs6043409	SIRPG	SDCBP2	0.0265594	306421
rs6043409	SIRPG	PDYN	0.0199195	358725
rs6043409	SIRPG	SNPH	0.0199195	369280
rs6043409	SIRPG	RAD21L1	0.0132797	409516
rs6043409	SIRPG	C20orf202	0.00663984	432106
rs6043409	SIRPG	STK35	0.00663984	466267
rs6043409	SIRPG	TMEM74B	0.00663984	450145
rs4905957	WARS	WARS1	0.420523	5912		1	1	intron_variant
rs4905957	WARS	WDR25	0.239437	5525		0.2	1
rs4905957	WARS	SLC25A47	0.234004	47554		0.8
rs4905957	WARS	SLC25A29	0.232394	64346			1
rs4905957	WARS	BEGAIN	0.146076	216524			0.8
rs4905957	WARS	YY1	0.0863179	132595
rs4905957	WARS	EVL	0.0464789	399444
rs4905957	WARS	DEGS2	0.039839	211248
rs4905957	WARS	DLK1	0.0199195	354812
