## Supplementary material for "Integrative proteogenomic analyses provide novel interpretations of type 1 diabetes risk loci through circulating proteins": Table S6

### Sheet: Sheet1
Table S6. Phenome-wide associations with genetic instruments.
Instrument variant	Target protein	Study ID	Trait	Trait Category	P	BETA	OR	PMID	Author (Year)	N Cases	N Overall
rs7136874	ALDH2	GCST90002334	Mean corpuscular volume	measurement	1.15e-12	-0.016984		PMID:32888493	Chen MH		544127
rs7136874	ALDH2	GCST90002304	Hematocrit	measurement	8.62e-69	-0.042506		PMID:32888493	Chen MH		562259
rs7136874	ALDH2	GCST90002396	Mean reticulocyte volume	measurement	6e-13	0.0201541		PMID:32888494	Vuckovic D		408112
rs7136874	ALDH2	GCST90002390	Mean corpuscular hemoglobin	measurement	3.8e-17	-0.0230048		PMID:32888494	Vuckovic D		408112
rs7136874	ALDH2	NEALE2_20002_1226	Hypothyroidism/myxoedema | non-cancer illness code, self-reported	Uncategorised	2.91089e-14	-0.108187	0.89746		UKB Neale v2	17574	361141
rs7136874	ALDH2	GCST004606	Eosinophil counts	measurement	8.897e-30	-0.053033		PMID:27863252	Astle WJ		172275
rs7136874	ALDH2	GCST004617	Eosinophil percentage of granulocytes	measurement	1.347e-19	-0.0425214		PMID:27863252	Astle WJ		170536
rs7136874	ALDH2	NEALE2_6150_100	None of the above | vascular/heart problems diagnosed by doctor	Uncategorised	5.35765e-10	0.0406376	1.04147		UKB Neale v2	106855	360420
rs7136874	ALDH2	NEALE2_30070_raw	Red blood cell (erythrocyte) distribution width	measurement	7.99453e-11	0.0193256			UKB Neale v2		350473
rs7136874	ALDH2	GCST90038635	Thyroid problem (not cancer)	endocrine system disease	8.1e-17	-0.00502889	0.994984	PMID:33959723	Donertas HM	28254	484598
rs7136874	ALDH2	GCST90038604	Hypertension	cardiovascular disease	7e-17	-0.00890825	0.991131	PMID:33959723	Donertas HM	129909	484598
rs7136874	ALDH2	GCST90038595	Cardiovascular disease	cardiovascular disease	2.3e-11	-0.00777719	0.992253	PMID:33959723	Donertas HM	177923	484598
rs7136874	ALDH2	GCST005536	Type 1 diabetes	pancreas disease	7.27449e-10	-0.153967	0.8573	PMID:25751624	Onengut-Gumuscu S	6683	18856
rs7136874	ALDH2	GCST90002351	Neutrophil count	measurement	8.44e-11	-0.016429		PMID:32888493	Chen MH		519288
rs7136874	ALDH2	GCST90002369	Red cell distribution width	measurement	2.31e-30	0.028308		PMID:32888493	Chen MH		531774
rs7136874	ALDH2	GCST90002381	Eosinophil counts	measurement	8.6e-102	-0.0596679		PMID:32888494	Vuckovic D		408112
rs7136874	ALDH2	GCST90002382	Eosinophil percentage of white cells	measurement	6.1e-67	-0.0483513		PMID:32888494	Vuckovic D		408112
rs7136874	ALDH2	GCST004604	Hematocrit	measurement	4.598e-20	-0.0425159		PMID:27863252	Astle WJ		173039
rs7136874	ALDH2	GCST004616	Platelet distribution width	measurement	1.34e-10	-0.0302701		PMID:27863252	Astle WJ		164433
rs7136874	ALDH2	NEALE2_30240_raw	Reticulocyte percentage	measurement	6.35533e-17	-0.0240479			UKB Neale v2		344728
rs7136874	ALDH2	NEALE2_30180_raw	Lymphocyte percentage	measurement	1.26532e-08	-0.129624			UKB Neale v2		349861
rs7136874	ALDH2	NEALE2_30100_raw	Mean platelet (thrombocyte) volume	measurement	1.29195e-08	-0.0192562			UKB Neale v2		350470
rs7136874	ALDH2	GCST90013405	Liver enzyme levels (alanine transaminase)	measurement	9.5e-18	-0.00437487		PMID:33972514	Pazoki R		437267
rs7136874	ALDH2	GCST90013791	Type 1 diabetes	Uncategorised	7.60251e-09	-0.112047	0.894002		Crouch D	15573	173981
rs7136874	ALDH2	GCST90002298	Eosinophil counts	measurement	4.6e-110	-0.058026		PMID:32888493	Chen MH		474237
rs7136874	ALDH2	GCST90002322	Mean corpuscular hemoglobin	measurement	7.04e-20	-0.023137		PMID:32888493	Chen MH		486823
rs7136874	ALDH2	GCST90014023	Type 1 diabetes	pancreas disease	5.67e-13	-0.136273	0.872604	PMID:34012112	Chiou J	18942	520580
rs7136874	ALDH2	GCST004628	Immature fraction of reticulocytes	measurement	1.349e-12	-0.0330444		PMID:27863252	Astle WJ		170548
rs7136874	ALDH2	GCST004623	Neutrophil percentage of granulocytes	measurement	1.434e-16	0.0387983		PMID:27863252	Astle WJ		170672
rs7136874	ALDH2	GCST004624	Sum eosinophil basophil counts	measurement	1.413e-27	-0.050977		PMID:27863252	Astle WJ		171771
rs7136874	ALDH2	GCST004610	White blood cell count	measurement	2.499e-13	-0.03443		PMID:27863252	Astle WJ		172435
rs7136874	ALDH2	NEALE2_30150	Eosinophill count	measurement	9.08743e-51	-0.0346893			UKB Neale v2		349856
rs7136874	ALDH2	GCST006268	Reaction time	measurement	1.12383e-08	-0.010592		PMID:29844566	Davies G		330069
rs7136874	ALDH2	NEALE2_30300_raw	High light scatter reticulocyte count	Uncategorised	5.78275e-50	-0.000480556			UKB Neale v2		344729
rs7136874	ALDH2	NEALE2_30270_raw	Mean sphered cell volume	Uncategorised	1.16247e-16	0.137588			UKB Neale v2		344729
rs7136874	ALDH2	NEALE2_30030_raw	Haematocrit percentage	Uncategorised	1.30533e-35	-0.112693			UKB Neale v2		350475
rs7136874	ALDH2	NEALE2_30020_raw	Haemoglobin concentration	measurement	4.97127e-47	-0.0441928			UKB Neale v2		350474
rs7136874	ALDH2	NEALE2_30290_raw	High light scatter reticulocyte percentage	Uncategorised	1.16716e-17	-0.00918657			UKB Neale v2		344729
rs7136874	ALDH2	GCST90000529	Type 1 diabetes	pancreas disease	1.53933e-09	-0.181183	0.834283	PMID:33830302	Inshaw JRJ	7467	17685
rs7136874	ALDH2	GCST010681	Type 1 diabetes	pancreas disease	6.96e-09	-0.1866	0.829776	PMID:32005708	Forgetta V	9266	24840
rs7136874	ALDH2	GCST90002340	Monocyte count	measurement	4.1e-16	-0.019996		PMID:32888493	Chen MH		521594
rs7136874	ALDH2	GCST90002346	Mean platelet volume	measurement	2.72e-14	-0.018901		PMID:32888493	Chen MH		460935
rs7136874	ALDH2	GCST90002384	Hemoglobin	measurement	6.5e-74	-0.0508568		PMID:32888494	Vuckovic D		408112
rs7136874	ALDH2	GCST90002395	Mean platelet volume	measurement	5.3e-13	-0.0190561		PMID:32888494	Vuckovic D		408112
rs7136874	ALDH2	GCST004611	High light scatter reticulocyte count	measurement	2.646e-42	-0.0641348		PMID:27863252	Astle WJ		170761
rs7136874	ALDH2	NEALE2_30260_raw	Mean reticulocyte volume	Uncategorised	2.96125e-08	0.13604			UKB Neale v2		344728
rs7136874	ALDH2	NEALE2_30280_raw	Immature reticulocyte fraction	measurement	7.27535e-16	-0.00154713			UKB Neale v2		344728
rs7136874	ALDH2	NEALE2_30120_raw	Lymphocyte count	measurement	2.70406e-18	-0.0308212			UKB Neale v2		349856
rs7136874	ALDH2	NEALE2_30210_raw	Eosinophill percentage	measurement	1.00169e-30	-0.0666712			UKB Neale v2		349861
rs7136874	ALDH2	NEALE2_30250_raw	Reticulocyte count	measurement	4.03794e-25	-0.00127923			UKB Neale v2		344729
rs7136874	ALDH2	NEALE2_30110_raw	Platelet distribution width	measurement	9.5124e-19	-0.0142443			UKB Neale v2		350470
rs7136874	ALDH2	GCST90002374	White blood cell count	measurement	2.12e-52	-0.036784		PMID:32888493	Chen MH		562243
rs7136874	ALDH2	GCST90002392	Mean corpuscular volume	measurement	4.1e-08	-0.0148336		PMID:32888494	Vuckovic D		408112
rs7136874	ALDH2	GCST90002386	High light scatter reticulocyte percentage of red cells	measurement	7.2e-106	-0.0611942		PMID:32888494	Vuckovic D		408112
rs7136874	ALDH2	GCST90002398	Neutrophil count	measurement	5.4e-10	-0.0174994		PMID:32888494	Vuckovic D		408112
rs7136874	ALDH2	GCST90002407	White blood cell count	measurement	2.1e-43	-0.0385068		PMID:32888494	Vuckovic D		408112
rs7136874	ALDH2	GCST90002397	Mean spheric corpuscular volume	measurement	1.4e-34	0.0334264		PMID:32888494	Vuckovic D		408112
rs7136874	ALDH2	GCST90002388	Lymphocyte counts	measurement	1.2e-74	-0.0507735		PMID:32888494	Vuckovic D		408112
rs7136874	ALDH2	FINNGEN_R6_AUTOIMMUNE	Autoimmune diseases	immune system disease	2.08e-09	-0.06451	0.937527		FINNGEN_R6	52657	260405
rs7136874	ALDH2	GCST004600	Eosinophil percentage of white cells	measurement	2.356e-19	-0.0420553		PMID:27863252	Astle WJ		172378
rs7136874	ALDH2	NEALE2_30000_raw	White blood cell (leukocyte) count	measurement	3.34285e-23	-0.0633033			UKB Neale v2		350470
rs7136874	ALDH2	GCST90002412	Low density lipoprotein cholesterol levels	measurement	6.2e-11	0.0164682		PMID:32493714	Klimentidis YC		431167
rs7136874	ALDH2	GCST90038637	Hypothyroidism or myxedema	endocrine system disease	3.5e-17	-0.00469019	0.995321	PMID:33959723	Donertas HM	23497	484598
rs7136874	ALDH2	GCST90002328	Mean corpuscular hemoglobin concentration	measurement	5.03e-16	-0.021372		PMID:32888493	Chen MH		491553
rs7136874	ALDH2	GCST90002292	Basophil count	measurement	2.33e-12	-0.018876		PMID:32888493	Chen MH		474001
rs7136874	ALDH2	GCST90002316	Lymphocyte counts	measurement	2.11e-93	-0.050863		PMID:32888493	Chen MH		524923
rs7136874	ALDH2	GCST90002401	Platelet distribution width	measurement	9.2e-30	-0.0319983		PMID:32888494	Vuckovic D		408112
rs7136874	ALDH2	GCST90002406	Reticulocyte fraction of red cells	measurement	2.1e-114	-0.0640947		PMID:32888494	Vuckovic D		408112
rs7136874	ALDH2	GCST90002387	Immature fraction of reticulocytes	measurement	2.6e-28	-0.0317479		PMID:32888494	Vuckovic D		408112
rs7136874	ALDH2	FINNGEN_R6_E4_HYTHY_AI_STRICT_PURCH	Hypothyroidism, strict autoimmune, 3 medication purchases required	endocrine system disease	4.72e-08	-0.07112	0.93135		FINNGEN_R6	32581	260405
rs7136874	ALDH2	GCST004601	Red blood cell count	measurement	2.814e-09	-0.0277414		PMID:27863252	Astle WJ		172952
rs7136874	ALDH2	GCST004612	High light scatter reticulocyte percentage of red cells	measurement	1.865e-37	-0.0601846		PMID:27863252	Astle WJ		170763
rs7136874	ALDH2	NEALE2_20002_1065	Hypertension | non-cancer illness code, self-reported	cardiovascular disease	1.91922e-09	-0.0412521	0.959587		UKB Neale v2	93560	361141
rs7136874	ALDH2	NEALE2_20003_1141191044	Levothyroxine sodium | treatment/medication code	measurement	1.17518e-16	-0.128747	0.879196		UKB Neale v2	14689	361141
rs7136874	ALDH2	NEALE2_6150_4	High blood pressure | vascular/heart problems diagnosed by doctor	measurement	1.23504e-11	-0.0461011	0.954945		UKB Neale v2	97139	360420
rs7136874	ALDH2	NEALE2_30010_raw	Red blood cell (erythrocyte) count	measurement	1.17768e-18	-0.00967484			UKB Neale v2		350475
rs7136874	ALDH2	GCST90038599	Diabetes or endocrine disease	pancreas disease	1.1e-14	-0.00617816	0.993841	PMID:33959723	Donertas HM	51949	484598
rs7136874	ALDH2	GCST90002363	Red blood cell count	measurement	1.04e-29	-0.027475		PMID:32888493	Chen MH		545203
rs7136874	ALDH2	GCST90002389	Lymphocyte percentage of white cells	measurement	6.3e-15	-0.022029		PMID:32888494	Vuckovic D		408112
rs7136874	ALDH2	GCST90002383	Hematocrit	measurement	7.2e-54	-0.0432454		PMID:32888494	Vuckovic D		408112
rs7136874	ALDH2	GCST90002385	High light scatter reticulocyte count	measurement	6.1e-121	-0.0654001		PMID:32888494	Vuckovic D		408112
rs7136874	ALDH2	GCST004622	Reticulocyte count	measurement	1.873e-47	-0.0682072		PMID:27863252	Astle WJ		170641
rs7136874	ALDH2	GCST004615	Hemoglobin concentration	measurement	1.839e-23	-0.0464675		PMID:27863252	Astle WJ		172925
rs7136874	ALDH2	GCST90016667	Spleen volume	measurement	1.2e-11	-0.061201		PMID:34128465	Liu Y		32860
rs7136874	ALDH2	GCST90002310	Hemoglobin concentration	measurement	6.59e-92	-0.049159		PMID:32888493	Chen MH		563946
rs7136874	ALDH2	GCST90002399	Neutrophil percentage of white cells	measurement	1.7e-20	0.026295		PMID:32888494	Vuckovic D		408112
rs7136874	ALDH2	GCST90002403	Red blood cell count	measurement	1.1e-26	-0.0294333		PMID:32888494	Vuckovic D		408112
rs7136874	ALDH2	GCST90002404	Red cell distribution width	measurement	2.6e-27	0.0302615		PMID:32888494	Vuckovic D		408112
rs7136874	ALDH2	GCST90002391	Mean corpuscular hemoglobin concentration	measurement	2.7e-15	-0.0227356		PMID:32888494	Vuckovic D		408112
rs7136874	ALDH2	GCST90002379	Basophil count	measurement	1.8e-10	-0.0184926		PMID:32888494	Vuckovic D		408112
rs7136874	ALDH2	GCST90002405	Reticulocyte count	measurement	8.1e-134	-0.069242		PMID:32888494	Vuckovic D		408112
rs7136874	ALDH2	GCST004627	Lymphocyte counts	measurement	1.627e-23	-0.0472064		PMID:27863252	Astle WJ		171643
rs7136874	ALDH2	GCST004619	Reticulocyte fraction of red cells	measurement	3.106e-41	-0.0633654		PMID:27863252	Astle WJ		170690
rs7136874	ALDH2	NEALE2_30200_raw	Neutrophill percentage	measurement	1.83844e-11	0.176576			UKB Neale v2		349861
rs7136874	ALDH2	GCST005194	Coronary artery disease	cardiovascular disease	1.313e-08	-0.0367	0.963965	PMID:29212778	van der Harst P	34541	296525
rs34293839	ANXA2	GCST90012103	Bioavailable testosterone levels	measurement	4.7e-08	0.0227583		PMID:32042192	Ruth KS		178782
rs2289702	CTSH	GCST90000529	Type 1 diabetes	pancreas disease	5.61715e-11	-0.261465	0.769923	PMID:33830302	Inshaw JRJ	7467	17685
rs2289702	CTSH	GCST90025980	Aspartate aminotransferase levels	measurement	2.4e-19	0.0283449		PMID:34226706	Barton AR		436275
rs2289702	CTSH	GCST90010304	Pro-cathepsin H levels	measurement	1.48814e-39	-1.00281		PMID:33303764	Gilly A		1278
rs2289702	CTSH	GCST90013791	Type 1 diabetes	Uncategorised	7.08318e-11	-0.170959	0.842856		Crouch D	15573	173981
rs2289702	CTSH	GCST90014023	Type 1 diabetes	pancreas disease	2.93e-19	-0.217948	0.804167	PMID:34012112	Chiou J	18942	520580
rs2292238	ERBB3	GCST90002381	Eosinophil counts	measurement	5.9e-15	0.0168729		PMID:32888494	Vuckovic D		408112
rs2292238	ERBB3	NEALE2_6152_9	Hayfever, allergic rhinitis or eczema | blood clot, dvt, bronchitis, emphysema, asthma, rhinitis, eczema, allergy diagnosed by doctor	respiratory or thoracic disease	9.37668e-14	0.0421046	1.043		UKB Neale v2	83407	360527
rs2292238	ERBB3	NEALE2_20002_1111	Asthma | non-cancer illness code, self-reported	Uncategorised	3.42121e-08	0.0412662	1.04213		UKB Neale v2	41934	361141
rs2292238	ERBB3	NEALE2_30210_raw	Eosinophill percentage	measurement	1.81757e-15	0.0355966			UKB Neale v2		349861
rs2292238	ERBB3	NEALE2_23112_raw	Leg fat mass (right)	measurement	2.66845e-12	-0.0263767			UKB Neale v2		354807
rs2292238	ERBB3	NEALE2_49_raw	Hip circumference	measurement	1.82178e-08	-0.123331			UKB Neale v2		360521
rs2292238	ERBB3	NEALE2_23099_raw	Body fat percentage	measurement	7.56536e-09	-0.0879625			UKB Neale v2		354628
rs2292238	ERBB3	GCST90025989	Insulin-like growth factor 1 levels	measurement	3.1e-11	-0.0130001		PMID:34226706	Barton AR		435516
rs2292238	ERBB3	GCST90025980	Aspartate aminotransferase levels	measurement	2.3e-09	-0.0123281		PMID:34226706	Barton AR		436275
rs2292238	ERBB3	NEALE2_23111_raw	Leg fat percentage (right)	measurement	3.65318e-10	-0.0830216			UKB Neale v2		354811
rs2292238	ERBB3	NEALE2_23107_raw	Impedance of leg (right)	Uncategorised	2.10163e-08	0.436201			UKB Neale v2		354817
rs2292238	ERBB3	NEALE2_23119_raw	Arm fat percentage (right)	measurement	2.63012e-10	-0.113587			UKB Neale v2		354760
rs2292238	ERBB3	GCST90025987	Eosinophil counts	measurement	2.9e-18	0.0174249		PMID:34226706	Barton AR		440275
rs2292238	ERBB3	NEALE2_23108_raw	Impedance of leg (left)	Uncategorised	4.717e-08	0.424644			UKB Neale v2		354811
rs2292238	ERBB3	NEALE2_23098_raw	Weight	measurement	2.47728e-10	-0.214715			UKB Neale v2		354838
rs2292238	ERBB3	NEALE2_23110_raw	Impedance of arm (left)	Uncategorised	8.99387e-11	0.6111			UKB Neale v2		354807
rs2292238	ERBB3	NEALE2_21002_raw	Weight	measurement	4.83175e-11	-0.22214			UKB Neale v2		360116
rs2292238	ERBB3	NEALE2_23106_raw	Impedance of whole body	Uncategorised	2.17695e-10	1.0191			UKB Neale v2		354795
rs2292238	ERBB3	GCST90038596	Respiratory or ear-nose-throat disease	Uncategorised	1.2e-09	0.00479668	1.00481	PMID:33959723	Donertas HM	86427	484598
rs2292238	ERBB3	GCST90025994	Body mass index	measurement	3.3e-16	-0.016157		PMID:34226706	Barton AR		457756
rs2292238	ERBB3	GCST90025978	Lung function (FEV1/FVC)	measurement	2.4e-13	-0.0154506		PMID:34226706	Barton AR		371898
rs2292238	ERBB3	NEALE2_23116_raw	Leg fat mass (left)	measurement	3.28894e-12	-0.025634			UKB Neale v2		354788
rs2292238	ERBB3	NEALE2_23100_raw	Whole body fat mass	measurement	1.12444e-10	-0.143587			UKB Neale v2		354244
rs2292238	ERBB3	GCST90002403	Red blood cell count	measurement	8.9e-10	-0.013088		PMID:32888494	Vuckovic D		408112
rs2292238	ERBB3	GCST90014023	Type 1 diabetes	pancreas disease	1.71e-32	0.168871	1.18397	PMID:34012112	Chiou J	18942	520580
rs2292238	ERBB3	GCST004606	Eosinophil counts	measurement	3.169e-08	0.0200618		PMID:27863252	Astle WJ		172275
rs2292238	ERBB3	NEALE2_30150	Eosinophill count	measurement	3.22789e-08	0.00990128			UKB Neale v2		349856
rs2292238	ERBB3	NEALE2_23109_raw	Impedance of arm (right)	Uncategorised	1.88437e-09	0.551818			UKB Neale v2		354792
rs2292238	ERBB3	NEALE2_23115_raw	Leg fat percentage (left)	measurement	7.27778e-11	-0.0820282			UKB Neale v2		354791
rs2292238	ERBB3	GCST90013791	Type 1 diabetes	Uncategorised	1.31062e-20	0.138359	1.14839		Crouch D	15573	173981
rs2292238	ERBB3	GCST010681	Type 1 diabetes	pancreas disease	1.096e-09	0.1479	1.1594	PMID:32005708	Forgetta V	9266	24840
rs2292238	ERBB3	GCST90002298	Eosinophil counts	measurement	5.42e-17	0.016941		PMID:32888493	Chen MH		474237
rs2292238	ERBB3	GCST004600	Eosinophil percentage of white cells	measurement	4.871e-09	0.021203		PMID:27863252	Astle WJ		172378
rs2292238	ERBB3	NEALE2_6152_100	None of the above | blood clot, dvt, bronchitis, emphysema, asthma, rhinitis, eczema, allergy diagnosed by doctor	Uncategorised	1.66933e-14	-0.0393057	0.961457		UKB Neale v2	116005	360527
rs2292238	ERBB3	NEALE2_23120_raw	Arm fat mass (right)	measurement	1.05466e-11	-0.0100771			UKB Neale v2		354736
rs2292238	ERBB3	NEALE2_48_raw	Waist circumference	measurement	7.50536e-10	-0.175456			UKB Neale v2		360564
rs2292238	ERBB3	GCST90038616	Asthma	respiratory or thoracic disease	1.3e-11	0.00447585	1.00449	PMID:33959723	Donertas HM	56087	484598
rs2292238	ERBB3	GCST90038635	Thyroid problem (not cancer)	endocrine system disease	2.7e-10	0.00301466	1.00302	PMID:33959723	Donertas HM	28254	484598
rs2292238	ERBB3	GCST90025964	Red blood cell count	measurement	4e-08	-0.0104035		PMID:34226706	Barton AR		445305
rs2292238	ERBB3	GCST90002382	Eosinophil percentage of white cells	measurement	1.3e-18	0.0191182		PMID:32888494	Vuckovic D		408112
rs2292238	ERBB3	NEALE2_23126_raw	Arm predicted mass (left)	measurement	3.98003e-08	-0.00586782			UKB Neale v2		354653
rs2292238	ERBB3	NEALE2_23124_raw	Arm fat mass (left)	measurement	2.9547e-11	-0.0110129			UKB Neale v2		354673
rs2292238	ERBB3	NEALE2_23104_raw	Body mass index (bmi)	measurement	3.76947e-15	-0.0896018			UKB Neale v2		354831
rs2292238	ERBB3	NEALE2_23128_raw	Trunk fat mass	measurement	1.59896e-08	-0.0701341			UKB Neale v2		354597
rs2292238	ERBB3	NEALE2_23123_raw	Arm fat percentage (left)	measurement	6.88929e-10	-0.111868			UKB Neale v2		354707
rs2292238	ERBB3	GCST90038637	Hypothyroidism or myxedema	endocrine system disease	4.9e-12	0.00300134	1.00301	PMID:33959723	Donertas HM	23497	484598
rs2292238	ERBB3	GCST90002363	Red blood cell count	measurement	9.79e-13	-0.013425		PMID:32888493	Chen MH		545203
rs2292238	ERBB3	NEALE2_21001_raw	Body mass index (bmi)	measurement	1.27006e-15	-0.0907731			UKB Neale v2		359983
rs2292238	ERBB3	GCST90000529	Type 1 diabetes	pancreas disease	5.76602e-12	0.157678	1.17079	PMID:33830302	Inshaw JRJ	7467	17685
rs2292238	ERBB3	GCST005536	Type 1 diabetes	pancreas disease	9.39317e-19	0.167969	1.1829	PMID:25751624	Onengut-Gumuscu S	6683	18856
rs8177643	IL15RA	GCST90002340	Monocyte count	measurement	3.94e-10	-0.012511		PMID:32888493	Chen MH		521594
rs35026308	IL27RA	GCST90002316	Lymphocyte counts	measurement	9.58e-14	0.019305		PMID:32888493	Chen MH		524923
rs35026308	IL27RA	GCST90002399	Neutrophil percentage of white cells	measurement	7.8e-15	-0.0219749		PMID:32888494	Vuckovic D		408112
rs35026308	IL27RA	GCST90025984	Lymphocyte counts	measurement	1.1e-12	0.0190315		PMID:34226706	Barton AR		443762
rs35026308	IL27RA	GCST90002389	Lymphocyte percentage of white cells	measurement	1.2e-12	0.0200395		PMID:32888494	Vuckovic D		408112
rs35026308	IL27RA	NEALE2_30200_raw	Neutrophill percentage	measurement	1.28392e-09	-0.15878			UKB Neale v2		349861
rs35026308	IL27RA	GCST90002388	Lymphocyte counts	measurement	8.7e-13	0.0198175		PMID:32888494	Vuckovic D		408112
rs35026308	IL27RA	NEALE2_30180_raw	Lymphocyte percentage	measurement	9.44189e-10	0.138722			UKB Neale v2		349861
rs181204	IL27	GCST90002334	Mean corpuscular volume	measurement	7.73e-42	0.027471		PMID:32888493	Chen MH		544127
rs181204	IL27	GCST90002346	Mean platelet volume	measurement	8.87e-12	0.014516		PMID:32888493	Chen MH		460935
rs181204	IL27	GCST90002404	Red cell distribution width	measurement	3e-11	0.0151462		PMID:32888494	Vuckovic D		408112
rs181204	IL27	GCST90002395	Mean platelet volume	measurement	1.3e-11	0.0148862		PMID:32888494	Vuckovic D		408112
rs181204	IL27	GCST90002405	Reticulocyte count	measurement	2e-08	-0.0128851		PMID:32888494	Vuckovic D		408112
rs181204	IL27	NEALE2_30010_raw	Red blood cell (erythrocyte) count	measurement	3.5133e-11	-0.00590255			UKB Neale v2		350475
rs181204	IL27	NEALE2_21001_raw	Body mass index (bmi)	measurement	2.6415e-21	0.112908			UKB Neale v2		359983
rs181204	IL27	NEALE2_23107_raw	Impedance of leg (right)	Uncategorised	3.93098e-08	-0.448994			UKB Neale v2		354817
rs181204	IL27	NEALE2_23114_raw	Leg predicted mass (right)	measurement	4.28312e-17	0.0240586			UKB Neale v2		354798
rs181204	IL27	NEALE2_1687	Comparative body size at age 10	Uncategorised	4.28811e-09	0.0100871			UKB Neale v2		354996
rs181204	IL27	NEALE2_23116_raw	Leg fat mass (left)	measurement	9.02169e-21	0.0361155			UKB Neale v2		354788
rs181204	IL27	GCST90002394	Monocyte percentage of white cells	measurement	1.7e-08	-0.0127649		PMID:32888494	Vuckovic D		408112
rs181204	IL27	GCST90014023	Type 1 diabetes	pancreas disease	9.33e-12	-0.110986	0.894951	PMID:34012112	Chiou J	18942	520580
rs181204	IL27	NEALE2_6164_4	Light diy (eg: pruning, watering the lawn) | types of physical activity in last 4 weeks	Uncategorised	5.97729e-10	-0.031136	0.969344		UKB Neale v2	172584	359263
rs181204	IL27	NEALE2_23104_raw	Body mass index (bmi)	measurement	6.036e-20	0.109396			UKB Neale v2		354831
rs181204	IL27	NEALE2_30040_raw	Mean corpuscular volume	measurement	7.86149e-13	0.079591			UKB Neale v2		350473
rs181204	IL27	GCST004132	Crohn's disease	gastrointestinal disease	1.075e-10	0.1155	1.12243	PMID:28067908	de Lange KM	12194	40266
rs181204	IL27	GCST90002403	Red blood cell count	measurement	8.4e-23	-0.0220582		PMID:32888494	Vuckovic D		408112
rs181204	IL27	GCST90002400	Plateletcrit	measurement	1.8e-08	0.012813		PMID:32888494	Vuckovic D		408112
rs181204	IL27	GCST90002396	Mean reticulocyte volume	measurement	8.5e-17	0.0189753		PMID:32888494	Vuckovic D		408112
rs181204	IL27	GCST004601	Red blood cell count	measurement	2.324e-08	-0.0212812		PMID:27863252	Astle WJ		172952
rs181204	IL27	NEALE2_23112_raw	Leg fat mass (right)	measurement	2.29516e-20	0.0366127			UKB Neale v2		354807
rs181204	IL27	NEALE2_30100_raw	Mean platelet (thrombocyte) volume	measurement	3.8262e-10	0.0172163			UKB Neale v2		350470
rs181204	IL27	NEALE2_23111_raw	Leg fat percentage (right)	measurement	1.53265e-14	0.106857			UKB Neale v2		354811
rs181204	IL27	NEALE2_23108_raw	Impedance of leg (left)	Uncategorised	8.97314e-09	-0.469267			UKB Neale v2		354811
rs181204	IL27	NEALE2_23099_raw	Body fat percentage	measurement	2.16344e-24	0.162882			UKB Neale v2		354628
rs181204	IL27	NEALE2_23124_raw	Arm fat mass (left)	measurement	3.95235e-24	0.0176188			UKB Neale v2		354673
rs181204	IL27	NEALE2_23123_raw	Arm fat percentage (left)	measurement	4.6819e-27	0.205067			UKB Neale v2		354707
rs181204	IL27	GCST90002363	Red blood cell count	measurement	2.04e-29	-0.023279		PMID:32888493	Chen MH		545203
rs181204	IL27	NEALE2_1508_3	Ground coffee (include espresso, filter etc) | coffee type	biological process	1.10767e-10	-0.043435	0.957495		UKB Neale v2	64962	283449
rs181204	IL27	NEALE2_23113_raw	Leg fat-free mass (right)	measurement	3.28908e-17	0.0257529			UKB Neale v2		354798
rs181204	IL27	NEALE2_23127_raw	Trunk fat percentage	measurement	3.3723e-25	0.189345			UKB Neale v2		354619
rs181204	IL27	NEALE2_23120_raw	Arm fat mass (right)	measurement	3.62988e-24	0.0157797			UKB Neale v2		354736
rs181204	IL27	NEALE2_1558	Alcohol intake frequency.	measurement	6.63852e-14	0.0275247			UKB Neale v2		360726
rs181204	IL27	NEALE2_23102_raw	Whole body water mass	measurement	1.22527e-10	0.0750349			UKB Neale v2		354834
rs181204	IL27	NEALE2_23117_raw	Leg fat-free mass (left)	measurement	1.35355e-18	0.0269288			UKB Neale v2		354771
rs181204	IL27	GCST90012113	Total testosterone levels	measurement	4.2e-16	-0.0261065		PMID:32042192	Ruth KS		194453
rs181204	IL27	GCST90002328	Mean corpuscular hemoglobin concentration	measurement	1.49e-08	-0.012675		PMID:32888493	Chen MH		491553
rs181204	IL27	GCST90002340	Monocyte count	measurement	2.06e-10	-0.013197		PMID:32888493	Chen MH		521594
rs181204	IL27	GCST90002391	Mean corpuscular hemoglobin concentration	measurement	6.5e-09	-0.0135944		PMID:32888494	Vuckovic D		408112
rs181204	IL27	GCST90002397	Mean spheric corpuscular volume	measurement	2.7e-37	0.0283588		PMID:32888494	Vuckovic D		408112
rs181204	IL27	NEALE2_23118_raw	Leg predicted mass (left)	measurement	1.25864e-18	0.0252733			UKB Neale v2		354766
rs181204	IL27	GCST004131	Inflammatory bowel disease	gastrointestinal disease	6.826e-12	0.0954	1.1001	PMID:28067908	de Lange KM	25042	59957
rs181204	IL27	GCST90002369	Red cell distribution width	measurement	2.45e-12	0.014667		PMID:32888493	Chen MH		531774
rs181204	IL27	GCST90002392	Mean corpuscular volume	measurement	2e-32	0.0260995		PMID:32888494	Vuckovic D		408112
rs181204	IL27	NEALE2_23115_raw	Leg fat percentage (left)	measurement	4.1917e-15	0.103752			UKB Neale v2		354791
rs181204	IL27	NEALE2_23101_raw	Whole body fat-free mass	Uncategorised	6.21852e-11	0.103503			UKB Neale v2		354808
rs181204	IL27	NEALE2_21002_raw	Weight	measurement	9.45148e-25	0.364244			UKB Neale v2		360116
rs181204	IL27	NEALE2_23100_raw	Whole body fat mass	measurement	2.94078e-26	0.247757			UKB Neale v2		354244
rs181204	IL27	NEALE2_30190_raw	Monocyte percentage	measurement	3.58006e-08	-0.0374401			UKB Neale v2		349861
rs181204	IL27	NEALE2_23119_raw	Arm fat percentage (right)	measurement	1.20574e-26	0.201616			UKB Neale v2		354760
rs181204	IL27	NEALE2_23105_raw	Basal metabolic rate	measurement	5.64833e-14	15.9387			UKB Neale v2		354825
rs181204	IL27	GCST90012103	Bioavailable testosterone levels	measurement	3e-13	-0.0244148		PMID:32042192	Ruth KS		178782
rs181204	IL27	GCST90002310	Hemoglobin concentration	measurement	4.28e-09	-0.012295		PMID:32888493	Chen MH		563946
rs181204	IL27	GCST90002322	Mean corpuscular hemoglobin	measurement	1.71e-17	0.01821		PMID:32888493	Chen MH		486823
rs181204	IL27	GCST90002390	Mean corpuscular hemoglobin	measurement	2.8e-15	0.0175635		PMID:32888494	Vuckovic D		408112
rs181204	IL27	GCST004602	Mean corpuscular volume	measurement	3.781e-10	0.0236747		PMID:27863252	Astle WJ		172433
rs181204	IL27	NEALE2_48_raw	Waist circumference	measurement	2.30248e-24	0.304786			UKB Neale v2		360564
rs181204	IL27	NEALE2_49_raw	Hip circumference	measurement	1.6907e-28	0.254715			UKB Neale v2		360521
rs181204	IL27	NEALE2_30270_raw	Mean sphered cell volume	Uncategorised	3.10366e-09	0.0798965			UKB Neale v2		344729
rs181204	IL27	NEALE2_23128_raw	Trunk fat mass	measurement	7.26964e-28	0.142564			UKB Neale v2		354597
rs181204	IL27	NEALE2_23098_raw	Weight	measurement	4.07288e-23	0.352701			UKB Neale v2		354838
rs2269247	PGM1	GCST90014023	Type 1 diabetes	pancreas disease	3.91e-09	0.106889	1.11281	PMID:34012112	Chiou J	18942	520580
rs2269247	PGM1	GCST010681	Type 1 diabetes	pancreas disease	7.279e-09	0.1709	1.18637	PMID:32005708	Forgetta V	9266	24840
rs2269247	PGM1	GCST90025966	Gamma glutamyl transferase levels	measurement	1.7e-09	0.0141328		PMID:34226706	Barton AR		437651
rs35935752	RHOC	GCST90002400	Plateletcrit	measurement	3.8e-22	0.0204345		PMID:32888494	Vuckovic D		408112
rs35935752	RHOC	GCST90002395	Mean platelet volume	measurement	1.3e-32	-0.0241547		PMID:32888494	Vuckovic D		408112
rs35935752	RHOC	GCST90012112	Total testosterone levels	measurement	3.3e-11	-0.0191247		PMID:32042192	Ruth KS		230454
rs35935752	RHOC	GCST004607	Plateletcrit	measurement	2.004e-11	0.0244495		PMID:27863252	Astle WJ		164339
rs35935752	RHOC	NEALE2_30110_raw	Platelet distribution width	measurement	2.71269e-79	-0.0230701			UKB Neale v2		350470
rs35935752	RHOC	GCST004616	Platelet distribution width	measurement	2.927e-30	-0.0409319		PMID:27863252	Astle WJ		164433
rs35935752	RHOC	NEALE2_30080_raw	Platelet count	measurement	2.47565e-36	1.74316			UKB Neale v2		350474
rs35935752	RHOC	GCST004599	Mean platelet volume	measurement	2.879e-13	-0.0262857		PMID:27863252	Astle WJ		164454
rs35935752	RHOC	GCST004603	Platelet count	measurement	7.524e-21	0.0340319		PMID:27863252	Astle WJ		166066
rs35935752	RHOC	GCST90002402	Platelet count	measurement	4.6e-45	0.0295347		PMID:32888494	Vuckovic D		408112
rs35935752	RHOC	GCST90002401	Platelet distribution width	measurement	4.5e-98	-0.0449549		PMID:32888494	Vuckovic D		408112
rs35935752	RHOC	NEALE2_30100_raw	Mean platelet (thrombocyte) volume	measurement	9.60969e-32	-0.0301502			UKB Neale v2		350470
rs35935752	RHOC	NEALE2_30090_raw	Platelet crit	measurement	4.51052e-16	0.000903988			UKB Neale v2		350471
rs6043409	SIRPG	GCST90013791	Type 1 diabetes	Uncategorised	4.34808e-11	0.10402	1.10962		Crouch D	15573	173981
rs6043409	SIRPG	GCST90002395	Mean platelet volume	measurement	7.1e-17	-0.0179885		PMID:32888494	Vuckovic D		408112
rs6043409	SIRPG	GCST90014023	Type 1 diabetes	pancreas disease	4.27e-13	0.107712	1.11373	PMID:34012112	Chiou J	18942	520580
rs6043409	SIRPG	GCST90025960	Mean platelet volume	measurement	1.8e-34	-0.0215372		PMID:34226706	Barton AR		445364
rs6043409	SIRPG	GCST90002400	Plateletcrit	measurement	6.9e-15	-0.0173682		PMID:32888494	Vuckovic D		408112
rs6043409	SIRPG	GCST90002346	Mean platelet volume	measurement	6.9e-20	-0.018458		PMID:32888493	Chen MH		460935
rs6043409	SIRPG	NEALE2_30100_raw	Mean platelet (thrombocyte) volume	measurement	2.21792e-17	-0.0228497			UKB Neale v2		350470
rs6043409	SIRPG	GCST005536	Type 1 diabetes	pancreas disease	2.97646e-10	0.126017	1.1343	PMID:25751624	Onengut-Gumuscu S	6683	18856
rs4905957	WARS	GCST90012110	Sex hormone-binding globulin levels adjusted for BMI	measurement	1.3e-12	-0.0063945		PMID:32042192	Ruth KS		368929
rs4905957	WARS	GCST90012113	Total testosterone levels	measurement	7.5e-11	-0.0215442		PMID:32042192	Ruth KS		194453
rs4905957	WARS	GCST90012111	Sex hormone-binding globulin levels	measurement	1.8e-09	-0.00619919		PMID:32042192	Ruth KS		370125
