## Supplementary material for "Integrative proteogenomic analyses provide novel interpretations of type 1 diabetes risk loci through circulating proteins": Table S7

### Sheet: Sheet1
Table S7. All instruments used for replication analyses. Target proteins with suggestive colocalization evidence (PP.H4 > 0.5) were included in replication analyses. T1D GWAS summary statistics from Robertson et al. did not contain effect allele frequency information.
Protein:Aptamer ID/Olink assay ID	Proteomic study	T1D GWAS	variant.exposure	Chr.exposure (hg19)	Pos.exposure (hg19)	effect allele.exposure	other allele.exposure	effect allele frequency.exposure	BETA.exposure	SE.exposure	variant.outcome	effect allele.outcome	other allele.outcome	effect allele frequency.outcome	BETA.outcome	SE.outcome	LD proxy r2
CTSH:8465_52	deCODE	Chiou et al.	rs62013198	15	78931980	A	T	0.0736	0.7	0.0181887	rs62013198	A	T	0.0781	0.02934	0.026742	1
CTSH:8465_53	deCODE	Chiou et al.	rs62013199	15	78937302	G	A	0.0925	0.66	0.0171494	rs62013199	G	A	0.0977	0.022026	0.024301	1
CTSH:8465_54	deCODE	Chiou et al.	rs1036938	15	78944905	C	G	0.3053	-0.5	0.0129919	rs1036938	G	C	0.684	0.120347	0.015465	1
IL27RA:5132_71	deCODE	Chiou et al.	rs28630982	19	14016597	G	A	0.2507	0.14	0.0101114	rs28630982	G	A	0.226	-0.03008	0.019837	1
IL27RA:5132_72	deCODE	Chiou et al.	rs35026308	19	14042481	C	T	0.1688	-1.02	0.0265036	rs35026308	C	T	0.179	-0.09329	0.022041	1
ANXA2:13700_10	deCODE	Chiou et al.	rs8023979	15	60391750	G	A	0.1418	-0.14	0.0121675	rs8023979	A	G	0.827	0.033189	0.020198	1
ANXA2:13700_11	deCODE	Chiou et al.	rs16942556	15	60395052	T	C	0.0411	0.9	0.0233855	rs16942556	T	C	0.0426	0.10565	0.038816	1
ANXA2:13700_12	deCODE	Chiou et al.	rs8033800	15	60396980	T	A	0.366	0.56	0.014551	rs8033800	A	T	0.622	-0.027024	0.015743	1
ANXA2:13700_13	deCODE	Chiou et al.	rs12904906	15	60397796	T	G	0.0965	0.82	0.0213068	rs12904906	T	G	0.124	0.084433	0.022415	1
ANXA2:13700_14	deCODE	Chiou et al.	rs765320	15	60402855	T	C	0.2451	0.34	0.00976926	rs765320	T	C	0.206	-0.007296	0.018386	1
ANXA2:13700_15	deCODE	Chiou et al.	rs1046657	15	60423601	T	G	0.48	-0.22	0.00827278	rs1046657	G	T	0.535	0.045001	0.015435	1
ANXA2:13700_16	deCODE	Chiou et al.	rs62005030	15	60433140	T	C	0.132	0.15	0.0122123	rs62005030	T	C	0.113	-0.023419	0.023305	1
SIRPG:9241_40	deCODE	Chiou et al.	rs6043409	20	1635560	A	G	0.3178	-0.15	0.00849373	rs6043409	G	A	0.658	0.107712	0.014863	1
CCL25:2705_5	deCODE	Chiou et al.	rs12979847	19	7949404	C	T	0.3159	-0.23	0.00914479	rs12979847	C	T	0.29	-0.030602	0.016114	1
CCL25:2705_6	deCODE	Chiou et al.	rs2081165	19	8029805	A	G	0.4992	0.28	0.00837276	rs2081165	G	A	0.497	-0.020985	0.014967	1
CCL25:2705_7	deCODE	Chiou et al.	rs74959615	19	8056212	A	G	0.0839	-1.12	0.0291019	rs74959615	A	G	0.0816	-0.109686	0.028104	1
CCL25:2705_8	deCODE	Chiou et al.	rs2032887	19	8056476	G	A	0.2327	-0.27	0.0102429	rs2032887	G	A	0.243	-0.003968	0.01757	1
PGM1:9173_21	deCODE	Chiou et al.	rs61765292	1	63647788	G	A	0.1796	0.12	0.0107201	rs61765292	G	A	0.217	0.103976	0.017817	1
CTSH:P09668.OID20113	UK Biobank	Chiou et al.	rs60250730	15	79238144	G	C	0.1654	-1.154	0.01	rs60250730	G	C	0.165	-0.142339	0.050253	1
RHOC:P08134:OID20950	UK Biobank	Chiou et al.	rs1006298	1	113061959	C	G	0.4871	0.082	0.008	rs1006298	C	G	0.485	0.048616	0.014484	1
ANXA2:P07355:OID30263	UK Biobank	Chiou et al.	rs8033800	15	60396980	A	T	0.6016	-0.461	0.008	rs8033800	A	T	0.622	-0.027024	0.015743	1
CCL25:O15444:OID20674	UK Biobank	Chiou et al.	rs2032887	19	8121360	G	A	0.2367	-0.764	0.008	rs2032887	G	A	0.243	-0.003968	0.01757	1
CTSH:8465_52	Fenland	Robertson et al.	rs2289702	15	79237293	T	C	0.1	-1.299	0.018	rs2289702	T	C	NA	-0.2303	0.0225	1
CTSH:8465_52	Fenland	Robertson et al.	rs62013198	15	79224322	A	T	0.07	0.568	0.025	rs62013198	A	T	NA	0.0576	0.0226	1
CTSH:8465_52	Fenland	Robertson et al.	rs10152868	15	79230969	A	G	0.1	-0.239	0.022	rs10152868	A	G	NA	-0.0253	0.0214	1
RHOC:17764_108	Fenland	Robertson et al.	rs35935752	1	113097849	D	I	0.53	-0.143	0.013	rs6682737	T	C	NA	-0.0331	0.0125	1
SIRPG:9241_40	Fenland	Robertson et al.	rs6043409	20	1616206	A	G	0.35	-0.344	0.014	rs6043409	A	G	NA	-0.1235	0.0136	1
PGM1:9173_21	Fenland	Robertson et al.	rs2269247	1	64107284	T	C	0.17	0.211	0.018	rs2269241	C	T	NA	0.1049	0.0152	0.8002
