## Supplementary material for "Integrative proteogenomic analyses provide novel interpretations of type 1 diabetes risk loci through circulating proteins": Table S8

### Sheet: Sheet1
Table S8. Replication of Mendelian randomization findings. Target proteins with suggestive colocalization evidence (H4.PWCoCo > 0.5) were included.
Protein:Aptamer ID/Olink assay ID	Proteomic study	T1D GWAS	# instrument	Method	BETA	OR	SE	P
ANXA2:13700_10	deCODE	Chiou et al.	7	IVW	0.0797468	1.08301	0.0238613	0.0008315
ANXA2:P07355:OID30263	UK Biobank	Chiou et al.	1	Wald-ratio	0.0586204	1.06037	0.0341497	0.0860573
CCL25:2705_5	deCODE	Chiou et al.	4	IVW	0.0892936	1.0934	0.0205065	1.33424e-05
CCL25:O15444:OID20674	UK Biobank	Chiou et al.	1	Wald-ratio	0.00519372	1.00521	0.0229974	0.821326
CTSH:8465_52	deCODE	Chiou et al.	3	IVW	0.123549	1.13151	0.0710364	0.0819937
CTSH:8465_52	Fenland	Robertson et al.	2	IVW	0.174714	1.19091	0.0170058	9.24955e-25
CTSH:P09668.OID20113	UK Biobank	Chiou et al.	1	Wald-ratio	0.123344	1.13127	0.0435468	0.00461931
IL27RA:5132_71	deCODE	Chiou et al.	2	IVW	0.0844985	1.08817	0.0456531	0.0641868
PGM1:9173_21	deCODE	Chiou et al.	1	Wald-ratio	0.866467	2.37849	0.148475	5.35412e-09
PGM1:9173_21	Fenland	Robertson et al.	1	Wald-ratio	0.497156	1.64404	0.0720379	5.1523e-12
RHOC:17764_108	Fenland	Robertson et al.	1	Wald-ratio	0.231468	1.26045	0.0874126	0.00809695
RHOC:P08134:OID20950	UK Biobank	Chiou et al.	1	Wald-ratio	0.592878	1.80919	0.176634	0.000789268
SIRPG:9241_40	deCODE	Chiou et al.	1	Wald-ratio	0.71808	2.05049	0.0990867	4.26138e-13
SIRPG:9241_40	Fenland	Robertson et al.	1	Wald-ratio	0.359012	1.43191	0.0395349	1.07698e-19
