## Supplementary material for "Integrative proteogenomic analyses provide novel interpretations of type 1 diabetes risk loci through circulating proteins": Table S9

### Sheet: Sheet1
Table S9. Tissue-specific gene expression enrichment scores.
Gene	CTSH	IL27RA	SIRPG	PGM1
Adipose - Subcutaneous	1.02119	3.36124	0.885576	2.10623
Muscle - Skeletal	-0.586034	0.917352	-0.604394	98.6932
Artery - Tibial	-0.717544	-0.53917	-0.566482	1.59331
Artery - Coronary	0.104373	1.23611	1.32267	1.29513
Heart - Atrial Appendage	0.0328939	1.31387	-0.0961649	6.97358
Adipose - Visceral (Omentum)	0.974355	6.12297	1.91701	2.13759
Uterus	0.181121	0.669888	0.314366	-0.436943
Vagina	0.693529	-0.176906	1.89957	-0.660503
Breast - Mammary Tissue	0.757202	4.12986	-0.0695048	0.531371
Skin - Not Sun Exposed (Suprapubic)	0.394968	-0.573579	-0.148617	-0.0413782
Minor Salivary Gland	0.335859	0.00633241	1.20369	-0.084856
Brain - Cortex	-0.423791	-0.162343	-0.0194796	0.0334623
Adrenal Gland	0.680666	-0.388608	0.798556	4.08891
Thyroid	-0.404155	0.839366	0.951789	-0.803831
Lung	3.90436	4.69328	4.39469	-0.146481
Spleen	1.11077	10.3802	68.9375	-1.06639
Pancreas	0.49263	0.018058	0.0264331	4.40473
Esophagus - Muscularis	-0.417028	0.530982	-0.452098	0.917019
Esophagus - Mucosa	-0.188863	-0.00633241	3.95288	0.710909
Esophagus - Gastroesophageal Junction	-0.305953	0.202702	-0.65003	0.688479
Stomach	0.986586	0.0980443	3.42935	-0.00423455
Colon - Sigmoid	-0.36981	-0.679094	-0.438269	0.889297
Small Intestine - Terminal Ileum	0.541381	2.51398	34.026	-0.133835
Colon - Transverse	-0.518466	-0.0155037	8.11846	0.828953
Prostate	0.692763	0.243277	1.8277	-0.350189
Testis	-1.30365	-1.42264	14.8658	-1.62568
Nerve - Tibial	-0.210412	0.283196	-0.153133	-0.7116
Skin - Sun Exposed (Lower leg)	0.611405	-1.02511	-0.0800203	-0.14916
Heart - Left Ventricle	0.613697	5.62914	-0.460481	14.1078
Brain - Cerebellum	-1.14766	-0.415212	-0.691835	-0.724033
Cells - Cultured fibroblasts	-1.26935	4.60645	-1.11318	6.28941
Whole Blood	10.7035	46.9565	197.204	4.5673
Artery - Aorta	-0.121574	-0.489995	0.615741	3.69548
Cells - EBV-transformed lymphocytes	26.7164	49.3307	0.532089	7.79452
Pituitary	-0.877023	-2.02505	-0.676888	-0.43959
Brain - Frontal Cortex (BA9)	-0.551582	-0.102758	-0.206306	-0.108492
Brain - Caudate (basal ganglia)	-0.923752	-1.29993	-0.631056	0.240492
Brain - Nucleus accumbens (basal ganglia)	-0.97246	-1.38392	-0.703329	-0.106754
Brain - Putamen (basal ganglia)	-0.892924	-1.25969	-0.511062	0.259447
Brain - Hypothalamus	-0.868161	-0.41924	-0.809511	-0.646349
Brain - Spinal cord (cervical c-1)	-0.498077	-0.970332	0.0194796	-0.930748
Brain - Hippocampus	-0.412003	-0.118764	-0.532605	-0.656497
Brain - Anterior cingulate cortex (BA24)	-0.267942	-0.373046	-0.299903	0.0451831
Ovary	0.771098	-1.49583	-0.672093	1.05811
Brain - Cerebellar Hemisphere	-1.21655	-0.244923	-0.718001	-0.623751
Liver	1.76371	-0.881557	4.49635	12.121
Brain - Substantia nigra	-0.339561	-0.957187	-0.434663	-0.2353
Kidney - Cortex	4.51608	0.652141	0.376837	-0.0858733
Brain - Amygdala	-0.668316	-0.863117	-0.600655	-0.157107
Cervix - Ectocervix	1.37177	-0.146929	2.19306	-0.402357
Fallopian Tube	0.0620469	0.603309	0.725388	-0.809543
Cervix - Endocervix	1.3464	0.500992	1.17313	-0.130034
Bladder	-0.0328939	0.103297	3.92156	0.639641
Kidney - Medulla	3.68869	1.16506	-0.493551	0.00423455
