## Supplementary material for "Integrative proteogenomic analyses provide novel interpretations of type 1 diabetes risk loci through circulating proteins": Table S10

### Sheet: Sheet1
Table S10. eQTL colocalization results.
Gene symbol	Transcript ID	Tissue	H4.coloc	H3.coloc	H4.PWCoCo	H3.PWCoCo
CTSH	ENSG00000103811.15	EBV-transformed lymphocytes	0.00829599	0.991596	0.00829599	0.991596
CTSH	ENSG00000103811.15	Whole blood	0.997448	0.00255248	0.997448	0.00255248
IL27RA	ENSG00000104998.3	EBV-transformed lymphocytes	0.00768233	0.0162277	0.00768233	0.0162277
IL27RA	ENSG00000104998.3	Spleen	0.00682391	0.016329	0.00682391	0.016329
IL27RA	ENSG00000104998.3	Whole blood	0.0063681	0.0808072	0.00986547	0.0702803
PGM1	ENSG00000079739.15	Heart - left ventricle	0.0461827	0.270831	0.0461827	0.270831
PGM1	ENSG00000079739.15	Liver	0.910402	0.0796863	0.910402	0.0796863
PGM1	ENSG00000079739.15	Muscle - skeletal	0.0404641	0.955722	0.0404641	0.955722
SIRPG	ENSG00000089012.14	Small intestine - terminal ileum	0.0546863	0.219413	0.058935	0.21179
SIRPG	ENSG00000089012.14	Spleen	0.0700127	0.22547	0.0846687	0.215785
SIRPG	ENSG00000089012.14	Testis	0.0325297	0.767575	0.0325297	0.767575
SIRPG	ENSG00000089012.14	Whole blood	0.032678	0.925332	0.0463352	0.91221
