## Supplementary material for "Integrative proteogenomic analyses provide novel interpretations of type 1 diabetes risk loci through circulating proteins": Table S11

### Sheet: Sheet1
Table S11. sQTL colocalization results.
Gene symbol	Intron ID (GRCh38)	Tissue	H4.coloc	H3.coloc	H4.PWCoCo	H3.PWCoCo
CTSH	chr15-78931506-78931869-clu_14244	EBV-transformed lymphocytes	0.0742569	0.220557	0.0772312	0.21269
CTSH	chr15-78931506-78932372-clu_14244	EBV-transformed lymphocytes	0.0924465	0.223103	0.100398	0.213974
CTSH	chr15-78932038-78932372-clu_14244	EBV-transformed lymphocytes	0.0594812	0.237183	0.0609706	0.229429
CTSH	chr15-78932041-78932372-clu_14244	EBV-transformed lymphocytes	0.164188	0.200201	0.183571	0.189043
CTSH	chr15-78937423-78937686-clu_14245	EBV-transformed lymphocytes	0.17048	0.194901	0.17048	0.194901
CTSH	chr15-78937423-78939140-clu_14245	EBV-transformed lymphocytes	0.135103	0.213908	0.135103	0.213908
CTSH	chr15-78937496-78939140-clu_14245	EBV-transformed lymphocytes	0.0736696	0.219514	0.0736696	0.219514
CTSH	chr15-78939171-78944778-clu_14246	EBV-transformed lymphocytes	0.000156117	0.999844	0.00349215	0.996507
CTSH	chr15-78939171-78944891-clu_14246	EBV-transformed lymphocytes	0.0141402	0.98586	0.0141402	0.98586
CTSH	chr15-78931506-78931869-clu_16325	Whole blood	0.736808	0.204334	0.736808	0.204334
CTSH	chr15-78931506-78932372-clu_16325	Whole blood	0.00581751	0.994176	0.00581751	0.994176
CTSH	chr15-78932041-78932372-clu_16325	Whole blood	0.128988	0.870983	0.128988	0.870983
CTSH	chr15-78935750-78937035-clu_16326	Whole blood	0.00974274	0.990257	0.00974274	0.990257
CTSH	chr15-78935750-78937318-clu_16326	Whole blood	0.00953485	0.990465	0.00953485	0.990465
CTSH	chr15-78937423-78937686-clu_16327	Whole blood	0.985518	0.0144732	0.985518	0.0144732
CTSH	chr15-78937423-78939140-clu_16327	Whole blood	0.978592	0.0142927	0.978592	0.0142927
CTSH	chr15-78937496-78939140-clu_16327	Whole blood	0.835713	0.0438441	0.835713	0.0438441
CTSH	chr15-78937823-78939140-clu_16327	Whole blood	0.571341	0.149925	0.610126	0.131453
CTSH	chr15-78939171-78944538-clu_16328	Whole blood	0.984709	0.00999154	0.984709	0.00999154
CTSH	chr15-78939171-78944778-clu_16328	Whole blood	0.980846	0.0191542	0.980846	0.0191542
CTSH	chr15-78939171-78944891-clu_16328	Whole blood	0.997126	0.00287362	0.997126	0.00287362
IL27RA	chr19-14031972-14032386-clu_16898	EBV-transformed lymphocytes	0.0066006	0.0172794	0.0066006	0.0172794
IL27RA	chr19-14032503-14035968-clu_16899	EBV-transformed lymphocytes	0.00626077	0.0151866	0.00626077	0.0151866
IL27RA	chr19-14032503-14039508-clu_16899	EBV-transformed lymphocytes	0.00832151	0.0163671	0.00832151	0.0163671
IL27RA	chr19-14032503-14042453-clu_16899	EBV-transformed lymphocytes	0.00688311	0.0179007	0.00688311	0.0179007
IL27RA	chr19-14036133-14039508-clu_16899	EBV-transformed lymphocytes	0.0088386	0.0165262	0.0088386	0.0165262
IL27RA	chr19-14039665-14039753-clu_16899	EBV-transformed lymphocytes	0.00705475	0.0174879	0.00705475	0.0174879
IL27RA	chr19-14039910-14042453-clu_16899	EBV-transformed lymphocytes	0.00533373	0.0164797	0.00533373	0.0164797
IL27RA	chr19-14042789-14046154-clu_16899	EBV-transformed lymphocytes	0.00719404	0.0154926	0.00719404	0.0154926
IL27RA	chr19-14049314-14050758-clu_16900	EBV-transformed lymphocytes	0.0110249	0.0150946	0.0110249	0.0150946
IL27RA	chr19-14050883-14051607-clu_16900	EBV-transformed lymphocytes	0.0109779	0.015042	0.0109779	0.015042
IL27RA	chr19-14051973-14052096-clu_16901	EBV-transformed lymphocytes	0.00537253	0.0149343	0.00537253	0.0149343
IL27RA	chr19-14032503-14039508-clu_20352	Spleen	0.00752654	0.0143366	0.00752654	0.0143366
IL27RA	chr19-14039665-14039753-clu_20352	Spleen	0.00623492	0.0161591	0.00623492	0.0161591
IL27RA	chr19-14039910-14042453-clu_20352	Spleen	0.00810939	0.0196979	0.00810939	0.0196979
IL27RA	chr19-14042789-14046154-clu_20352	Spleen	0.00519451	0.0150175	0.00519451	0.0150175
IL27RA	chr19-14046618-14048981-clu_20353	Spleen	0.0288164	0.0157945	0.0288164	0.0157945
IL27RA	chr19-14049314-14050758-clu_20354	Spleen	0.00509791	0.0151618	0.00509791	0.0151618
IL27RA	chr19-14050883-14051607-clu_20354	Spleen	0.0052325	0.014866	0.0052325	0.014866
IL27RA	chr19-14051973-14052096-clu_20355	Spleen	0.00525654	0.0151836	0.00525654	0.0151836
IL27RA	chr19-14032503-14039508-clu_19406	Whole blood	0.00546676	0.018239	0.00546676	0.018239
IL27RA	chr19-14039665-14039753-clu_19406	Whole blood	0.00524942	0.0140533	0.00524942	0.0140533
IL27RA	chr19-14039910-14042453-clu_19406	Whole blood	0.0155146	0.0129769	0.0155146	0.0129769
IL27RA	chr19-14049314-14050758-clu_19407	Whole blood	0.00538862	0.0165886	0.00538862	0.0165886
IL27RA	chr19-14050883-14051607-clu_19407	Whole blood	0.00540987	0.0164455	0.00540987	0.0164455
IL27RA	chr19-14051973-14052096-clu_19408	Whole blood	0.00416261	0.0164279	0.00416261	0.0164279
PGM1	chr1-63593734-63629425-clu_41476	Heart - left ventricle	0.0587993	0.196335	0.0587993	0.196335
PGM1	chr1-63654466-63659586-clu_41477	Heart - left ventricle	0.0434069	0.197525	0.0434069	0.197525
PGM1	chr1-63593734-63629425-clu_34845	Liver	0.0497418	0.181714	0.0497418	0.181714
PGM1	chr1-63648680-63651669-clu_34846	Liver	0.0505972	0.191042	0.0505972	0.191042
PGM1	chr1-63593734-63629425-clu_47158	Muscle - skeletal	0.0529798	0.163972	0.0659508	0.156823
PGM1	chr1-63623760-63629425-clu_47158	Muscle - skeletal	0.051229	0.164414	0.0635888	0.157286
SIRPG	chr20-1630306-1635267-clu_25446	Small intestine - terminal ileum	0.0552887	0.226094	0.056426	0.219768
SIRPG	chr20-1630306-1649052-clu_25446	Small intestine - terminal ileum	0.686629	0.192453	0.686629	0.192453
SIRPG	chr20-1635599-1635940-clu_25446	Small intestine - terminal ileum	0.0612945	0.275116	0.0612945	0.275116
SIRPG	chr20-1635599-1636188-clu_25446	Small intestine - terminal ileum	0.048994	0.450827	0.048994	0.450827
SIRPG	chr20-1636017-1636188-clu_25446	Small intestine - terminal ileum	0.0466612	0.34632	0.0512528	0.338036
SIRPG	chr20-1636505-1649052-clu_25446	Small intestine - terminal ileum	0.0699187	0.246187	0.0699187	0.246187
SIRPG	chr20-1649408-1657642-clu_25448	Small intestine - terminal ileum	0.0717977	0.237129	0.0717977	0.237129
SIRPG	chr20-1649408-1686332-clu_25448	Small intestine - terminal ileum	0.0800504	0.240001	0.0812307	0.2325
SIRPG	chr20-1630306-1635267-clu_24677	Spleen	0.0689716	0.239555	0.0846358	0.228642
SIRPG	chr20-1630306-1649052-clu_24677	Spleen	0.781461	0.218249	0.781461	0.218249
SIRPG	chr20-1635599-1635940-clu_24677	Spleen	0.0617692	0.234974	0.0652575	0.22822
SIRPG	chr20-1635599-1636188-clu_24677	Spleen	0.411014	0.241141	0.411014	0.241141
SIRPG	chr20-1636017-1636188-clu_24677	Spleen	0.0492606	0.222934	0.052239	0.216208
SIRPG	chr20-1636505-1649052-clu_24677	Spleen	0.0556685	0.367831	0.0556685	0.367831
SIRPG	chr20-1649408-1657642-clu_24678	Spleen	0.0525863	0.2421	0.0525863	0.2421
SIRPG	chr20-1649408-1686332-clu_24678	Spleen	0.0518257	0.25088	0.0518257	0.25088
SIRPG	chr20-1630306-1630414-clu_49801	Testis	0.0543243	0.241389	0.0543243	0.241389
SIRPG	chr20-1630306-1630695-clu_49801	Testis	0.0426243	0.250313	0.0459515	0.243762
SIRPG	chr20-1630306-1635267-clu_23408	Whole blood	0.0562835	0.233368	0.0706936	0.2231
SIRPG	chr20-1630306-1649052-clu_23408	Whole blood	0.866473	0.133527	0.866473	0.133527
SIRPG	chr20-1636505-1649052-clu_23408	Whole blood	0.864579	0.135421	0.864579	0.135421
SIRPG	chr20-1649408-1657642-clu_23414	Whole blood	0.0422919	0.201109	0.0440549	0.194878
