## Supplementary material for "Integrative proteogenomic analyses provide novel interpretations of type 1 diabetes risk loci through circulating proteins": Table S12

### Sheet: Sheet1
Table S12. Single cell expression profiles of CTSH, IL27RA, and SIRPG in immune cells.
			CTSH						IL27RA						SIRPG
Cell annotation	Description	Compartment	Proportion of cells expression gene	10-th percentile normalized expression	25-th percentile normalized expression	50-th percentile normalized expression	75-th percentile normalized expression	90-th percentile normalized expression	Proportion of cells expression gene	10-th percentile normalized expression	25-th percentile normalized expression	50-th percentile normalized expression	75-th percentile normalized expression	90-th percentile normalized expression	Proportion of cells expression gene	10-th percentile normalized expression	25-th percentile normalized expression	50-th percentile normalized expression	75-th percentile normalized expression	90-th percentile normalized expression
ABCs	age-associated B cells	B cells	0.617866	0	0	0.921695	1.45126	1.90399	0.0918197	0	0	0	0	0	0	0	0	0	0	0
GC_B (I)	type 1 germinal center B cells	B cells	0.560976	0	0	0.85468	1.59018	2.00883	0.149051	0	0	0	0	0.398311	0.0135501	0	0	0	0	0
GC_B (II)	type 2 germinal center B cells	B cells	0.753695	0	0.573197	1.46839	1.94037	2.30912	0.103448	0	0	0	0	0.450861	0	0	0	0	0	0
Memory B cells	memory B cells	B cells	0.521874	0	0	0.679531	1.23134	1.65208	0.14895	0	0	0	0	1.15497	0.00271132	0	0	0	0	0
MNP/B doublets	mononuclear phagocyte-B cell doublets	B cells	0.40457	0	0	0	1.0754	1.53349	0.142473	0	0	0	0	0.883948	0.0152439	0	0	0	0	0
Naive B cells	naive B cells	B cells	0.273396	0	0	0	1.00275	1.44996	0.305098	0	0	0	0.819852	1.18155	0.0483849	0	0	0	0	0
Plasma cells	plasma cells	B cells	0.50941	0	0	0.193341	0.657775	1.12804	0.214892	0	0	0	0	1.17966	0.0113339	0	0	0	0	0
Plasmablasts	plasmablasts	B cells	0.739181	0	0	0.91791	1.29491	1.57814	0.287719	0	0	0	0.139017	0.31903	0.00994152	0	0	0	0	0
Pre-B	pre-B cells	B cells	0	0	0	0	0	0	0.0266667	0	0	0	0	0	0	0	0	0	0	0
Pro-B	pro-B cells	B cells	0.0512821	0	0	0	0	0	0.0512821	0	0	0	0	0	0	0	0	0	0	0
T/B doublets	T cell-B cell doublets	B cells	0.29904	0	0	0	0.669191	1.37594	0.29115	0	0	0	0.569343	1.02682	0.122085	0	0	0	0	0.600182
Erythroid	erythroid cells	Miscellaneous	0.191011	0	0	0	0	0.292524	0.11236	0	0	0	0	0.112252	0	0	0	0	0	0
Mast cells	mast cells	Miscellaneous	0.0145852	0	0	0	0	0	0.199587	0	0	0	0	0.73872	0.00123967	0	0	0	0	0
Megakaryocytes	megakaryocytes	Miscellaneous	0	0	0	0	0	0	0.0725552	0	0	0	0	0	0	0	0	0	0	0
pDC	plasmacytoid dendritic cells	Miscellaneous	0.298738	0	0	0	0.64832	1.16212	0.267873	0	0	0	0.206792	0.658628	0.00516796	0	0	0	0	0
Progenitor	progenitor cells	Miscellaneous	0.127141	0	0	0	0	0.283287	0.260211	0	0	0	0.182148	0.477414	0.00131752	0	0	0	0	0
MNP/T doublets	mononuclear phagocyte-T cell doublets	Myeloid cells	0.47488	0	0	0	1.09056	1.63451	0.301168	0	0	0	0.934388	1.36944	0.0749601	0	0	0	0	0
Alveolar macrophages	alveolar macrophages	Myeloid cells	0.865182	0	0.747278	1.11791	1.41569	1.70608	0.264824	0	0	0	0.914599	1.36255	0.181891	0	0	0	0	0.926921
Classical monocytes	classical monocytes	Myeloid cells	0.61235	0	0	0.828402	1.31758	1.67977	0.0762686	0	0	0	0	0	0.000911577	0	0	0	0	0
Cycling	cycling myeloid cells	Myeloid cells	0.753661	0	0.248211	1.09529	1.45258	1.75265	0.261497	0	0	0	0.867131	1.34558	0.0114504	0	0	0	0	0
DC1	conventional type 1 dendritic cells	Myeloid cells	0.598315	0	0	0.454166	0.919275	1.35872	0.157303	0	0	0	0	0.372719	0.193267	0	0	0	0	1.02818
DC2	conventional type 2 dendritic cells	Myeloid cells	0.83435	0	0.941731	1.51261	1.96416	2.33292	0.363557	0	0	0	0.489911	0.907265	0.229069	0	0	0	0	0.801842
Erythrophagocytic macrophages	erythrophagocytc macrophages	Myeloid cells	0.29339	0	0	0	1.18397	2.01494	0.019496	0	0	0	0	0	0.157028	0	0	0	0	1.09585
Intermediate macrophages	intermediate macrophages	Myeloid cells	0.805009	0	0.896776	1.54959	1.98977	2.34972	0.345284	0	0	0	0.274645	0.490593	0.00446797	0	0	0	0	0
Intestinal macrophages	intestinal macrophages	Myeloid cells	0.704508	0	0	0.922653	1.35396	1.73319	0.231139	0	0	0	0	1.01347	0.00166945	0	0	0	0	0
migDC	migratory dendritic dells	Myeloid cells	0.79771	0	0.987934	1.84707	2.23226	2.6526	0.217697	0	0	0	0	1.21987	0.339537	0	0	0	1.0348	1.48831
Nonclassical monocytes	nonclassical monocytes	Myeloid cells	0.710331	0	0	0.929235	1.34542	1.67529	0.159888	0	0	0	0	0.674192	0.230868	0	0	0	0	1.07683
Cycling T&NK	cycling T and natural killer cells	T cells	0.0888993	0	0	0	0	0	0.169531	0	0	0	0	0.940146	0.00100014	0	0	0	0	0
ILC3	type 3 innate lymphoid cells	T cells	0.20503	0	0	0	0	1.26311	0.189024	0	0	0	0	1.22814	0.249254	0	0	0	0	1.3141
MAIT	mucosal-associated invariant T cells	T cells	0.133223	0	0	0	0	0.99126	0.2189	0	0	0	0	0.839355	0.029453	0	0	0	0	0
NK_CD16+	CD16+ natural killer cells	T cells	0.0114128	0	0	0	0	0	0.240445	0	0	0	0	0.957821	0.000823912	0	0	0	0	0
NK_CD56bright_CD16-	CD16- natural killer cells	T cells	0.00842507	0	0	0	0	0	0.24343	0	0	0	0	1.12181	0.071894	0	0	0	0	0
T_CD4/CD8	CD4+ and CD8+ T cells	T cells	0.0195347	0	0	0	0	0	0.172616	0	0	0	0	1.79846	0.00345841	0	0	0	0	0
Teffector/EM_CD4	effector memory CD4+ T cells	T cells	0.14349	0	0	0	0	0.860511	0.284032	0	0	0	0.840349	1.32738	0.213431	0	0	0	0	1.17966
Tem/emra_CD8	effector memory and effector memory reexpressing CD45RA CD8+ T cells	T cells	0.0386668	0	0	0	0	0	0.460019	0	0	0	0.735353	1.07843	0.00672043	0	0	0	0	0
Tfh	T follicular helper cells	T cells	0.0389721	0	0	0	0	0	0.215458	0	0	0	0	1.18499	0	0	0	0	0	0
Tgd_CRTAM+	gamma-delta CRTAM+ T cells	T cells	0.0176972	0	0	0	0	0	0.148032	0	0	0	0	0.619086	0.00168233	0	0	0	0	0
Tnaive/CM_CD4	naive/central memory CD4+ T cells	T cells	0.0239776	0	0	0	0	0	0.26396	0	0	0	0.798294	1.19479	0.000447227	0	0	0	0	0
Tnaive/CM_CD4_activated	activated naive/central memory CD4+ T cells	T cells	0.0173426	0	0	0	0	0	0.295891	0	0	0	0.881338	1.24126	0.304696	0	0	0	0.896328	1.20819
Tnaive/CM_CD8	naive/central memory CD8+ T cells	T cells	0.013588	0	0	0	0	0	0.145038	0	0	0	0	0.463319	0.219014	0	0	0	0	1.23515
Tregs	regulatory T cells	T cells	0.0466112	0	0	0	0	0	0.288836	0	0	0	0.2167	0.459328	0.216506	0	0	0	0	1.2766
Trm_gut_CD8	resident memory gut CD8+ T cells	T cells	0.0106195	0	0	0	0	0	0.244955	0	0	0	0	1.22661	0.294323	0	0	0	0.962283	1.41
Trm_Tgd	resident memory and gamma-delta T cells	T cells	0.00987368	0	0	0	0	0	0.281255	0	0	0	0.884623	1.24005	0.00142653	0	0	0	0	0
Trm_Th1/Th17	tissue-resident memory T-helper 1 and T-helper 17 cells	T cells	0.10423	0	0	0	0	0.823753	0.292813	0	0	0	1.02302	1.40095	0.247776	0	0	0	0	1.20835
Trm/em_CD8	resident memory and effector memory CD8+ T cell	T cells	0.0231182	0	0	0	0	0	0.221319	0	0	0	0	1.2819	0.0903925	0	0	0	0	0
