## Supplementary material for "Integrative proteogenomic analyses provide novel interpretations of type 1 diabetes risk loci through circulating proteins": Table S14

### Sheet: Sheet1
Table S14. Observational associations between Olink-measured circulating CTSH abundance and incident outcomes.
Protein:Olink ID	Outcome	Hazard ratio	Lower 95% CI	Upper 95% CI	P	N Cases	N Controls
CTSH:P09668.OID20113	Death	1.14	1.1	1.17	1.68e-17	4580	44654
CTSH:P09668.OID20113	Type 2 diabetes	1.16	1.11	1.21	4e-12	2275	44519
CTSH:P09668.OID20113	Rheumatoid arthritis	1.18	1.09	1.27	2.71e-05	702	47960
CTSH:P09668.OID20113	COPD	1.09	1.05	1.14	6.26e-05	1992	46403
CTSH:P09668.OID20113	Systemic lupus erythematosus	1.37	1.17	1.6	0.000109	157	48703
CTSH:P09668.OID20113	Liver fibrosis/cirrhosis	1.19	1.07	1.34	0.00216	305	48799
CTSH:P09668.OID20113	Ischaemic heart disease	1.04	1.01	1.08	0.0139	3123	44011
CTSH:P09668.OID20113	Endometriosis	1.2	1.04	1.39	0.0148	164	26018
CTSH:P09668.OID20113	Colorectal cancer	1.08	1.01	1.16	0.0292	716	48278
CTSH:P09668.OID20113	Schizophrenia	1.2	1	1.44	0.05	126	48952
CTSH:P09668.OID20113	Ischaemic stroke	1.06	1	1.13	0.0638	1015	48012
CTSH:P09668.OID20113	Chronic cystitis	1.15	0.92	1.45	0.21	85	26403
CTSH:P09668.OID20113	Lung cancer	1.05	0.96	1.14	0.259	551	48636
CTSH:P09668.OID20113	Prostate cancer	0.97	0.91	1.03	0.292	1117	21276
CTSH:P09668.OID20113	Alzheimer's dementia	0.95	0.87	1.04	0.299	499	25790
CTSH:P09668.OID20113	Gynaecological cancer	0.96	0.86	1.06	0.394	365	25702
CTSH:P09668.OID20113	Vascular dementia	0.94	0.81	1.09	0.418	208	26106
CTSH:P09668.OID20113	Multiple sclerosis	0.92	0.75	1.14	0.453	95	48811
CTSH:P09668.OID20113	Amyotrophic lateral sclerosis	0.96	0.85	1.08	0.478	262	48934
CTSH:P09668.OID20113	Major depression	0.97	0.88	1.08	0.609	376	47961
CTSH:P09668.OID20113	Breast cancer	1.02	0.96	1.08	0.629	1044	24586
CTSH:P09668.OID20113	Inflammatory bowel disease	1.03	0.92	1.14	0.656	326	48425
CTSH:P09668.OID20113	Parkinson's disease	0.99	0.91	1.06	0.692	699	48408
CTSH:P09668.OID20113	Brain/CNS cancer	1	0.83	1.2	0.968	122	49094
